# Machine Learning-Based Pixel-Level Quantification of Intramuscular Connective Tissue using Ultrasound Texture Analysis

**DOI:** 10.1101/2024.08.21.24312346

**Authors:** Patricio A. Pincheira, Jong H. Kim, Paul W. Hodges

## Abstract

**Objective:** This study aimed to develop a machine learning method for characterizing muscle composition on ultrasound imaging, focusing on pixel-level quantification of connective tissue using texture analysis.

**Methods:** Ultrasound images of the multifidus muscle from 20 healthy young adults were included in the analysis. Texture features including Local Binary Patterns, Histograms of Oriented Gradients, Grey Level Co-occurrence Matrix, and Discrete Wavelet Transforms, were extracted from the images across multiple scales. Within a positive-unlabeled machine learning framework, two competing models, Bagging Support Vector Machine and Random Forests with Recursive Greedy Risk Minimization were trained for each texture and scale. The outputs of the texture-based pixel-level classification were compared to traditional echo intensity-based methods. Metrics such as the F-measure were employed to evaluate the models’ performance. Expert consensus was utilised to evaluate the accuracy of the classified images and identify the best-performing combination of model, texture, and scale.

**Results:** Expert evaluation identified the Bagging Support Vector Machine model trained with Local Binary Pattern histograms extracted at a scale of 9×9 pixel region of interest as the best combination for accurately classifying connective tissue-like pixels (F-measure= 0.88). The proposed method demonstrated high repeatability (intraclass correlation coefficient= 0.92) and robustness to echo intensity variations, outperforming traditional echo intensity-based methods.

**Conclusion:** This approach offers a valid method for pixel-level quantification of intramuscular connective tissue from ultrasound images. It overcomes the limitations of traditional analyses relying on echo intensity and demonstrates robustness against variations in echo intensity, representing an operator-independent advancement in ultrasound-based muscle composition analysis.
