## Supplementary Material B for "Machine Learning-Based Pixel-Level Quantification of Intramuscular Connective Tissue using Ultrasound Texture Analysis"

### Sheet: Textures
	FO	LBP HIST	LBP EE	HOG	GLCM	DWT
average_f1	0.989899	0.882231	0.544586	0.945742	0.855727	0.977848
average_precision	1	0.978324	0.513077	0.99666	0.979697	1
average_recall	0.98	0.803333	0.583333	0.9	0.76	0.956667
average_area_under_pr_point	0.99563	0.939902	0.650506	0.985339	0.930668	0.972149
uPU_01_loss_estimate	0.960416	0.923636	0.930494	0.953247	0.961455	0.961247
